# IL-2 stromal signatures dissect immunotherapy response groups in non-small cell lung cancer (NSCLC)

**DOI:** 10.1101/2021.08.05.21261528

**Authors:** James Monkman, Honesty Kim, Aaron Mayer, Ahmed Mehdi, Nicholas Matigian, Marie Cumberbatch, Milan Bhagat, Rahul Ladwa, Scott N Mueller, Mark N Adams, Ken O’Byrne, Arutha Kulasinghe

## Abstract

**Introduction:** Immunotherapies, such as immune checkpoint inhibitors (ICI) have shown durable benefit in a subset of non-small cell lung cancer (NSCLC) patients. The mechanisms for this are not fully understood, however the composition and activation status of the cellular milieu contained within the tumour microenvironment (TME) is becomingly increasingly recognised as a driving factor in treatment-refractory disease.

**Methods:** Here, we employed multiplex IHC (mIHC), and digital spatial profiling (DSP) to capture the targeted immune proteome and transcriptome of tumour and TME compartments of pre-treatment samples from a 2^nd^ line NSCLC ICI-treated cohort (n=41 patients; n=25 responders, n=16 non-responders).

**Results:** We demonstrate by mIHC that the interaction of CD68^+^ macrophages with PD1^+^, FoxP3^+^ cells is significantly enriched in ICI refractory tumours (p=0.012). Our study revealed that patients sensitive to ICI therapy expressed higher levels of IL2 receptor alpha (CD25, p=0.028) within the tumour compartments, which corresponded with the increased expression of *IL2* mRNA (p=0.001) within their stroma, indicative of key conditions for ICI efficacy prior to treatment. *IL2* mRNA levels within the stroma positively correlated with the expression of pro-apoptotic markers cleaved caspase 9 (p=2e-5) and BAD (p=5.5e-4) and negatively correlated with levels of memory T cells (CD45RO) (p=7e-4). Immuno-inhibitory markers CTLA-4 (p=0.021) and IDO-1 (p=0.023) were also supressed in ICI-responsive patients. Of note, tumour CD44 (p=0.02) was depleted in the response group and corresponded inversely with significantly higher stromal expression of its ligand *SPP1* (osteopontin, p=0.008). Analysis of differentially expressed transcripts indicated the potential inhibition of stromal interferon-gamma (IFNγ) activity, as well as estrogen-receptor and Wnt-1 signalling activity within the tumour cells of ICI responsive patients. Cox survival analysis indicated tumour CD44 expression was associated with poorer prognosis (HR=1.61, p=0.01), consistent with its depletion in ICI sensitive patients. Similarly, stromal CTLA-4 (HR=1.78, p=0.003) and MDSC/M2 macrophage marker ARG1 (HR=2.37, p=0.01) were associated with poorer outcome while levels of apoptotic marker BAD (HR=0.5, p=0.01) appeared protective. Interestingly, stromal mRNA for E-selectin (HR=652, p=0.001), *CCL17* (HR=70, p=0.006) and *MTOR* (HR=1065, p=0.008) were highly associated with poorer outcome, indicating pro-tumourigenic features in the tumour microenvironment that may facilitate ICI resistance.

**Conclusions:** Through multi-modal approaches, we have dissected the characteristics of NSCLC and provide evidence for the role of IL2 and stromal activation by osteopontin in the efficacy of current generations of ICI therapy. The enrichment of SPP1 in the stroma of ICI sensitive patients in our data is a novel finding, indicative of stromal activation that may aid immune cell survival and activity despite no clear association with increased levels of immune infiltrate.
