## Supplementary material for "IL-2 stromal signatures dissect immunotherapy response groups in non-small cell lung cancer (NSCLC)": Supp table 2

### Sheet: CoxPH_Protein_tumour
Variables	HR	CI.1low	CI.1High	se1	pval.1	DE?	Up/Down
CD44	1.61254	1.09965	2.36464	0.19532	0.01443	Yes	Down

### Sheet: CoxPH_Protein_Stroma
Variables	HR	CI.1low	CI.1High	se1	pval.1	DE?	Up/Down
CTLA4	1.78567	1.21657	2.62097	0.1958	0.00306	Yes	Down
BAD	0.50682	0.29634	0.8668	0.27381	0.01306
ARG1	2.37127	1.19892	4.68999	0.34797	0.01309
CD56	1.58238	0.95094	2.63311	0.25982	0.07734	Yes	Down
CD25	0.53547	0.25503	1.12432	0.37847	0.09887

### Sheet: CoxPH_RNA_tumour
Variables	HR	CI.1low	CI.1High	se1	pval.1	DE?	Up/Down
PLD1	104.994	6.55922	1680.64	1.41484	0.001	Yes	Down
SERPINB5	2.98563	1.53414	5.81044	0.33972	0.00128	Yes	Down
FGFR2	8.73592	2.16059	35.322	0.7128	0.00236	Yes	Down
NRP1	0.10848	0.02508	0.46928	0.74726	0.00295	Yes	Up
KRT19	2.63978	1.3919	5.00644	0.32655	0.00295	Yes	Down
NOD1	0.00062	0	0.08166	2.4927	0.00303	Yes	Up
CALML3	2.22772	1.29242	3.83986	0.27779	0.00393	Yes	Down
KRT17	1.56241	1.15361	2.11607	0.15477	0.00394	Yes	Down
NFE2L2	3.7418	1.49175	9.38565	0.4692	0.00492	Yes	Down
GLS	0.26418	0.10325	0.67592	0.47933	0.00548	Yes	Up
DSC3	1.73866	1.16941	2.58501	0.20236	0.00627	Yes	Down
GPX4	0.11055	0.02203	0.55467	0.82292	0.00745	Yes	Up
ITGB8	4.93782	1.51983	16.0426	0.6012	0.0079	Yes	Down
DSP	2.35912	1.22465	4.54452	0.33451	0.01029	Yes	Down
NKX2.1	0.3129	0.12816	0.76391	0.4554	0.01073
JUP	2.57989	1.24165	5.36046	0.37312	0.01108	Yes	Down
SOX2	1.8225	1.13086	2.93716	0.24349	0.0137	Yes	Down
FN1	0.52574	0.3133	0.88223	0.26411	0.01492	Yes	Up
BLVRA	0.10408	0.01629	0.6651	0.94635	0.01681	Yes	Up
PRKX	6.84748	1.40703	33.3241	0.80736	0.01718	Yes	Down
LDHB	0.45007	0.23078	0.87773	0.34079	0.01915	Yes	Up
LCN2	1.98488	1.10786	3.55618	0.29752	0.02121	Yes	Down
BATF3	0.00264	1e-05	0.56135	2.73386	0.02992	Yes	Up
MIB1	5.42493	1.17023	25.1489	0.78257	0.03071	Yes	Down
EPOR	0.01918	0.00049	0.7453	1.86738	0.03423	Yes	Up
ANKRD28	0.0541	0.00338	0.86683	1.41535	0.03931	Yes	Up
IRAK4	11.5727	1.11635	119.969	1.19318	0.04015	Yes	Down
CD9	1.61961	1.01179	2.59255	0.24004	0.04456	Yes	Down
TBL1XR1	1.98075	1.0075	3.89419	0.34491	0.04752	Yes	Down
PDGFD	0.00951	9e-05	1.062	2.40618	0.05299
FZD6	1.81707	0.98221	3.36155	0.31387	0.05707
SOS1	9.50849	0.92573	97.6645	1.18847	0.05809
CASP3	3.98563	0.947	16.7743	0.73325	0.05934
GNG7	0.00068	0	1.38481	3.88647	0.06063
RB1	11.7276	0.85018	161.774	1.33893	0.06595
PYCR1	0.18252	0.02885	1.1549	0.9413	0.07077
C8B	0.00092	0	2.39326	4.01087	0.08144
CD24	1.71073	0.93168	3.14122	0.31005	0.08332
AREG	0.29502	0.071	1.22582	0.72671	0.093
PDGFA	2.36514	0.75309	7.42784	0.58389	0.1404
BAG1	8.11704	0.45746	144.027	1.46739	0.15358
JUNB	1.48598	0.67947	3.24979	0.39925	0.32118
MUC4	1.45611	0.69002	3.07273	0.38103	0.32404
LAMP1	1.25069	0.37018	4.22555	0.62116	0.71875

### Sheet: CoxPH_RNA_Stroma
Variables	HR	CI.1low	CI.1High	se1	pval.1	DE?	Up/Down
SELE	652.838	14.3148	29773.2	1.94903	0.00088	Yes	Down
CCL17	70.5416	3.32513	1496.52	1.55855	0.00632	Yes	Down
MTOR	1065.71	6.03728	188121	2.63956	0.00826
PRKAR1B	0.02636	0.0014	0.49548	1.49682	0.01514
PLA2G2A	0.03534	0.00199	0.62704	1.46744	0.02273	Yes	Up
MLF1	0.00623	6e-05	0.62331	2.35017	0.03069
BRD7	140.405	0.97955	20125.2	2.53331	0.05096	Yes	Down
CREB3L3	154.29	0.8619	27619.6	2.64671	0.05693
PGPEP1	0.02164	0.00038	1.21757	2.05626	0.06229
MASP2	0.10221	0.00827	1.26338	1.28293	0.07545
HNF1A	36.7974	0.53376	2536.83	2.15986	0.09506
DEFB134	17.3815	0.45865	658.716	1.85457	0.12364
GRIN2B	20.4862	0.10133	4141.95	2.70881	0.26494
