## Supplementary material for "IL-2 stromal signatures dissect immunotherapy response groups in non-small cell lung cancer (NSCLC)": Supp table 3

### Sheet: Stroma
Nanostring Annotation	# gene sets	# genes	# matches	Enriched genes
Chemokine Signaling	1	122	8	BRAF, CCL17, CXCL14, CXCL6, GNG4, KRAS, PF4, SHC3
GPCR Signaling	1	178	8	APOE, CCL17, CXCL6, GNG4, GPC4, PF4, PRKAR1B, WNT11
MAPK Signaling	1	262	8	BRAF, CASP3, GRIN2B, HSPA2, IL2, KRAS, RET, SHC3
Differentiation	1	226	6	EP300, GRIN2B, HNF1A, LEF1, RET, SHC3
DNA Damage Repair	1	91	6	ATRX, EP300, FANCE, MRE11, NTHL1, POLB
Epigenetic Modification	1	167	6	BRD7, EP300, FAM124B, MLF1, PROM1, TLX1
PI3KAkt Signaling	1	243	6	CREB3L3, GNG4, IL2, KRAS, MTOR, SPP1
Prostate Cancer	1	93	6	BRAF, CREB3L3, EP300, KRAS, LEF1, MTOR
Wnt Signaling	1	126	6	EP300, GNG4, GPC4, LEF1, SOST, WNT11
Estrogen Signaling	1	85	5	CREB3L3, EP300, HSPA2, KRAS, SHC3
Insulin Signaling	1	82	5	BRAF, KRAS, MTOR, PRKAR1B, SHC3
Leukemia	1	94	5	BRAF, KRAS, LEF1, MTOR, SHC3
NK Activity	1	95	5	BRAF, CASP3, KIR3DL3, KRAS, SHC3
TNF Signaling	1	97	5	CASP3, CREB3L3, CXCL6, SELE, VCAM1
Cell Cycle	1	168	4	AURKB, EP300, HSPA2, MRE11
EMT	1	99	4	KRAS, LEF1, MTOR, PROM1
Glioma	1	61	4	BRAF, KRAS, MTOR, SHC3
JAKSTAT Signaling	1	119	4	EP300, IL2, MTOR, TSLP
Lymphocyte Regulation	1	94	4	CD3G, ICAM5, IFITM1, VCAM1
mTOR Signaling	1	77	4	BRAF, KRAS, MTOR, WNT11
Other Interleukin Signaling	1	174	4	CASP3, IL2, TSLP, VCAM1
Cell Adhesion & Motility	1	140	3	BRAF, SHC3, SPP1
DNA Sensing	1	48	3	DDX58, EP300, MRE11
FoxO Signaling	1	80	3	BRAF, EP300, KRAS
Glycolysis & Glucose Transport	1	30	3	ADH6, ALDOA, PKM
HIF1 Signaling	1	69	3	ALDOA, EP300, MTOR
Ion Transport	1	38	3	HSPA2, PLA2G2A, SLC16A1
Matrix Remodeling and Metastasis	1	53	3	CASP3, PGPEP1, SPP1
NFkB Signaling	1	115	3	DDX58, TNFRSF8, VCAM1
Oxidative Stress	1	152	3	APOE, CASP3, HNF1A
Senescence	1	129	3	KRAS, MRE11, MTOR
TCR Signaling	1	112	3	CD3G, IL2, KRAS
AMPK Signaling	1	45	2	CREB3L3, MTOR
Apoptosis	1	122	2	CASP3, KRAS
Autophagy	1	63	2	KRAS, MTOR
BCR Signaling	1	84	2	IFITM1, KRAS
Cancer Antigens	1	19	2	MAGEA4, OTOA
Complement System	1	50	2	C6, MASP2
Endocytosis	1	58	2	CD3G, HSPA2
Host Defense Peptides	1	23	2	DEFB134, PLA2G2A
Immortality & Stemness	1	34	2	PROM1, TLX1
Interferon Response Genes	1	26	2	DDX58, PARP12
Lipid Metabolism	1	79	2	EP300, PLA2G2A
Lymphocyte Trafficking	1	110	2	SELE, VCAM1
Melanoma	1	71	2	BRAF, KRAS
Neutrophil Degranulation	1	125	2	ALDOA, PKM
p53 Signaling	1	77	2	CASP3, MTOR
RNA Sensing	1	61	2	DDX58, EP300
T cells	1	94	2	CD3G, IL2
TLR Signaling	1	136	2	SPP1, TLR8
VEGF Signaling	1	70	2	KRAS, MTOR
Vitamin & Cofactor Metabolism	1	29	2	APOE, GPC4
Circadian Clock	1	23	1	EP300
Fatty Acid Oxidation	1	10	1	ADH6
Immune Exhaustion	1	21	1	CASP3
Neuroendocrine Function	1	9	1	RET
NO Signaling	1	11	1	APOE
Nucleotide Synthesis	1	11	1	PKM
Pentose Phosphate	1	8	1	ALDOA
Proteotoxic Stress	1	23	1	HSPA2
TH2 Differentiation	1	21	1	IL2

### Sheet: Tumour
Nanostring Annotation	# gene sets	# genes	# matches	Enriched genes
PI3KAkt Signaling	1	243	19	AREG, EPOR, FGF17, FGFR2, FN1, GNG7, IRS1, ITGA2B, ITGA5, ITGA7, ITGB8, MTOR, PDGFA, PDGFC, PDGFD, PIK3R2, SOS1, SYK, TSC1
Differentiation	1	226	18	CD24, DSC3, DSP, GRIN2A, ITGA2B, ITGA5, JUP, KRT17, KRT19, KRT6A/B/C, NOTCH1, NRP1, PIK3R2, PRKX, SHC1, SOS1, SOX2, TBL1XR1
MAPK Signaling	1	262	16	AREG, CASP3, FGF17, FGFR2, FN1, FOS, IRAK4, IRS1, ITGA2B, NFATC3, PDGFA, PDGFC, PDGFD, RASGRP2, SHC1, SOS1
Cell Adhesion & Motility	1	140	15	CD9, DSC3, FN1, ITGA2B, ITGA5, ITGA7, ITGB8, JUP, PDGFA, PDGFC, PDGFD, PIK3R2, PVR, SHC1, SOS1
Oxidative Stress	1	152	15	APOA4, AREG, CASP3, CCL19, ERCC2, ERO1A, FOS, GPX4, LCN2, NDUFS8, NFE2L2, PDGFD, PYCR1, TSC1, XPA
Other Interleukin Signaling	1	174	13	CASP3, CCL19, FN1, FOS, GATA3, IRS1, JUNB, LCN2, PIK3R2, SHC1, SOS1, SOX2, SYK
GPCR Signaling	1	178	12	ADORA2A, APLNR, APOA4, CCL19, FZD6, GNAQ, GNG7, PIK3R2, PRKX, PTCH1, RASGRP2, SOS1
Epigenetic Modification	1	167	9	BAIAP3, EYA1, ID2, JUP, MLF1, PDGFA, RUNX1T1, TBL1XR1, TFE3
Estrogen Signaling	1	85	9	CALML3, FOS, GATA3, GNAQ, KRT17, KRT19, PIK3R2, SHC1, SOS1
Senescence	1	129	9	CALML3, E2F5, FOS, HMGA1, MTOR, NFATC3, PIK3R2, RB1, TSC1
p53 Signaling	1	77	8	CASP3, ERCC2, FOS, GLS, MDC1, MTOR, SERPINB5, TSC1
Prostate Cancer	1	93	8	FGFR2, MTOR, PDGFA, PDGFC, PDGFD, PIK3R2, RB1, SOS1
Chemokine Signaling	1	122	7	CCL19, CXCL14, GNG7, PIK3R2, RASGRP2, SHC1, SOS1
Glioma	1	61	7	CALML3, MTOR, PDGFA, PIK3R2, RB1, SHC1, SOS1
Insulin Signaling	1	82	7	CALML3, IRS1, MTOR, PIK3R2, SHC1, SOS1, TSC1
Leukemia	1	94	7	JUP, MTOR, PIK3R2, RB1, RUNX1T1, SHC1, SOS1
Lipid Metabolism	1	79	7	ACOT12, BLVRA, GPX4, HSD17B8, PIK3R2, PLD1, TBL1XR1
Neutrophil Degranulation	1	125	7	CD33, DSP, JUP, LAMP1, LCN2, PLD1, PYCARD
Amino Acid Synthesis & Transport	1	56	6	ADH4, GLS, LDHB, P4HA1, P4HA2, PYCR1
EMT	1	99	6	FN1, GLI1, LCN2, MTOR, NOTCH1, SOX2
JAKSTAT Signaling	1	119	6	EPOR, LEPR, MTOR, PDGFA, PIK3R2, SOS1
Melanoma	1	71	6	FGF17, PDGFA, PDGFC, PDGFD, PIK3R2, RB1
mTOR Signaling	1	77	6	FZD6, IRS1, MTOR, PIK3R2, SOS1, TSC1
Myeloid Inflammation	1	97	6	FOS, NFATC3, PIK3R2, RASGRP2, SOS1, SYK
Phagocytosis	1	106	6	ITGA5, LAMP1, PIK3R2, PLD1, SYK, TFRC
TCR Signaling	1	112	6	CD3E, CTLA4, FOS, NFATC3, PIK3R2, SOS1
AMPK Signaling	1	45	5	IRS1, LEPR, MTOR, PIK3R2, TSC1
Autophagy	1	63	5	IRS1, LAMP1, MTOR, PIK3R2, TSC1
BCR Signaling	1	84	5	FOS, NFATC3, PIK3R2, SOS1, SYK
Lymphocyte Trafficking	1	110	5	AFDN, CTLA4, ITGB8, PIK3R2, PVR
NFkB Signaling	1	115	5	CCL19, DDX58, IRAK4, LTA, SYK
NK Activity	1	95	5	CASP3, PIK3R2, SHC1, SOS1, SYK
TNF Signaling	1	97	5	CASP3, FOS, JUNB, LTA, PIK3R2
Wnt Signaling	1	126	5	FZD6, GNG7, NFATC3, SOX2, TBL1XR1
Apoptosis	1	122	4	CASP3, DSP, FOS, PIK3R2
DNA Damage Repair	1	91	4	ERCC2, EYA1, MDC1, XPA
Endocytosis	1	58	4	AREG, FGFR2, PLD1, TFRC
Glycan Sensing	1	64	4	MUC4, NFATC3, PYCARD, SYK
Hedgehog Signaling	1	46	4	GAS1, GLI1, NRP1, PTCH1
HIF1 Signaling	1	69	4	LDHB, MTOR, PIK3R2, TFRC
IL2 Signaling	1	38	4	PIK3R2, SHC1, SOS1, SYK
Notch Signaling	1	75	4	MIB1, NOTCH1, NOTCH3, TBL1XR1
TLR Signaling	1	136	4	FOS, IRAK4, NOD1, PIK3R2
Androgen Signaling	1	33	3	ID2, KRT19, RB1
B cells	1	38	3	CD24, CD3E, CTLA4
Cell Cycle	1	168	3	E2F5, MDC1, RB1
Complement System	1	50	3	C8A, C8B, F12
EGFR Signaling	1	18	3	AREG, SHC1, SOS1
FoxO Signaling	1	80	3	IRS1, PIK3R2, SOS1
Lymphocyte Regulation	1	94	3	CD33, CD3E, PVR
Mitochondrial Metabolism / TCA	1	53	3	LDHB, NDUFS8, TBL1XR1
NLR Signaling	1	89	3	IRAK4, NOD1, PYCARD
PDGF Signaling	1	31	3	PDGFD, PIK3R2, SOS1
Proteotoxic Stress	1	23	3	BAG1, ERO1A, NFE2L2
T cells	1	94	3	BLVRA, CD3E, CTLA4
TGFbeta Signaling	1	70	3	E2F5, ID2, JUNB
VEGF Signaling	1	70	3	JUP, MTOR, PIK3R2
Circadian Clock	1	23	2	NFIL3, TBL1XR1
Dendritic Cells	1	20	2	BATF3, CD33
DNA Sensing	1	48	2	DDX58, PYCARD
ERBB2 Signaling	1	22	2	SHC1, SOS1
Fatty Acid Oxidation	1	10	2	ACOT12, ADH4
Glutamine Metabolism	1	28	2	GLS, PYCR1
Glycolysis & Glucose Transport	1	30	2	ADH4, LDHB
Glycosylation	1	13	2	ANKRD28, AREG
IL1 Signaling	1	65	2	IRAK4, NOD1
IL17 Signaling	1	50	2	FOS, NOD1
Immune Exhaustion	1	21	2	CASP3, CTLA4
Matrix Remodeling and Metastasis	1	53	2	ANKRD28, CASP3
MET Signaling	1	35	2	FN1, SOS1
Myc	1	27	2	FN1, TFRC
Tcell Checkpoints	1	28	2	ADORA2A, CTLA4
TH1 Differentiation	1	24	2	GATA3, NOTCH3
TH2 Differentiation	1	21	2	GATA3, NOTCH1
Angiotensin System	1	6	1	REN
Arginine Metabolism	1	15	1	GLS
Fatty Acid Synthesis	1	7	1	HSD17B8
IDH1/2	1	11	1	NFE2L2
Inflammasomes	1	12	1	PYCARD
Lysosome	1	15	1	LAMP1
Neuroendocrine Function	1	9	1	SOX2
Purinergic Signaling	1	4	1	ADORA2A
Retinoic Acid Signaling	1	6	1	ADH4
TH9 Differentiation	1	12	1	GATA3
